# Genetic variants underpinning lung function decline in the Lifelines general population cohort study

**DOI:** 10.1101/2025.10.26.25338838

**Authors:** Rui Marçalo, Corry-Anke Brandsma, Peter J. van der Most, Alda Marques, Gabriela R. Moura, Maarten van den Berge, Judith M Vonk, Maaike de Vries

## Abstract

**Rationale:** Variations in age-related lung function decline are associated with genetic and environmental factors. The genetic variants contributing to this decline remain largely unknown, limiting the understanding of individual susceptibility and potential interventions.

**Objectives:** This study aims to uncover the genetic factors associated with lung function decline, using the Lifelines cohort study.

**Methods:** Longitudinal data covering 3 visits and approximately 15 years follow up from 165,138 individuals were available. Genotyping and longitudinal spirometry data were present for 24,749 subjects aged 25 or older at baseline. A three-step approach was used. First, lung function change over time was estimated using a linear-mixed effect model. Second, a genome-wide association study for the estimated change was conducted, adjusting for age, sex, smoking load and the first 10 principal components. Third, single nucleotide polymorphisms (SNPs) with p-value<1×10^−5^ were analysed using a linear-mixed effect model. Selected SNPs were tested in two independent cohorts (N=1,376 and N=27,249), followed by meta-analysis.

**Measurements and Main Results:** Among the included individuals, 19,722 had spirometry at two timepoints and 5,027 at three, with median [IQR] follow-up of 8.1 [4.4, 10.4] and 12.1 [11, 13.6] years, respectively. We identified 67 variants suggestively associated with lung function decline (p<1×10^?5^). Rs150094594, was significant (P=0.007) in a replication cohort with consistent effect direction. This intergenic variant, not previously reported, reached genome-wide significance in the meta-analysis (rs150094594:T, β(SE): 15.9(2.7) ml/year, p-value=3.9×10^−9^).

**Conclusions:** This study shows a role of genetics in lung function decline, emphasizing the importance of exploring the interplay between genetic and environmental factors.
