## Supplementary material for "Genetic variants underpinning lung function decline in the Lifelines general population cohort study": Table 2

### Sheet: Sheet1
Table 2. Summary statistics for the SNPs identified in the genome-wide association study on lung function decline (mL/year) on the Lifelines cohort study (CytoSNP: n=6,816, Affymetrix: n=7,451 and GSA: n=9,367) and the combined meta-analysis (n=23,634), recalculated using a linear mixed-effect model.
CHR: chromosome; POS (hg37): genomic position on build 37; ALT: effect/tested allele; REF: reference allele; N: sample size; EAF: effect/tested allele frequency; BETA: beta-coefficient; SE: standard error; P: p-value.
INFO			CytoSNP							Affy							GSA							Lifelines meta-analysis
ID	CHR	POS (hg37)	ALT	REF	N	EAF	BETA	SE	P	ALT	REF	N	EAF	BETA	SE	P	ALT	REF	N	EAF	BETA	SE	P	ALT	REF	EAF	N	BETA	SE	P	Direction
rs150094594	7	62022453	T	C	6816	0.00728022	15.3722	2.92247	1.47e-07	NA	NA	NA	NA	NA	NA	NA	NA	NA	NA	NA	NA	NA	NA	T	C	0.01	6816	15.3722	2.9225	1.47e-07	+??
rs62066418	17	4481591	A	C	6816	0.0104396	11.4547	2.44844	2.93e-06	NA	NA	NA	NA	NA	NA	NA	NA	NA	NA	NA	NA	NA	NA	A	C	0.0104	6816	11.4547	2.4484	2.93e-06	+??
rs73684214	7	28655526	T	C	6816	0.0485577	-1.57233	1.18768	0.185582	T	C	7451	0.0492684	-4.42912	1.0694	3.48e-05	T	C	9367	0.0528422	-2.25185	0.962245	0.0192914	T	C	0.0505	23634	-2.7858	0.6128	5.458e-06	---
rs12532508	7	28662102	C	T	6816	0.0508242	-1.53962	1.16192	0.185185	C	T	7451	0.0510164	-4.09657	1.05421	0.000102707	C	T	9367	0.0551508	-2.38729	0.943968	0.0114531	T	C	0.9474	23634	2.7167	0.6016	6.314e-06	+++
rs12540087	7	28661829	A	G	6816	0.0507555	-1.56854	1.16218	0.177163	A	G	7451	0.050887	-4.11499	1.05473	9.63e-05	A	G	9367	0.0550995	-2.34845	0.944434	0.0129113	A	G	0.0526	23634	-2.7145	0.6019	6.481e-06	---
rs12187807	5	4380545	T	C	6816	0.115041	2.64305	0.809478	0.00109829	T	C	7451	0.12288	1.69654	0.734125	0.0208578	T	C	9367	0.121229	1.5497	0.663437	0.0195164	T	C	0.1201	23634	1.893	0.4206	6.76e-06	+++
rs79236767	7	28666979	T	C	6816	0.0485577	-1.49504	1.18724	0.20797	T	C	7451	0.0493979	-4.39539	1.06697	3.83e-05	T	C	9367	0.0529961	-2.22203	0.96096	0.0207794	T	C	0.0506	23634	-2.7437	0.6119	7.329e-06	---
rs917194	7	30728223	G	A	6816	0.0364011	3.13599	1.36376	0.0214985	G	A	7451	0.0379386	4.69867	1.22035	0.000118833	G	A	9367	0.0381182	1.88352	1.13151	0.0960202	A	G	0.9624	23634	-3.1717	0.7088	7.66e-06	---
rs79817217	7	28660377	A	C	6816	0.0485577	-1.43072	1.18767	0.228372	A	C	7451	0.0492684	-4.38321	1.06906	4.17e-05	A	C	9367	0.0528422	-2.22462	0.962363	0.0208173	A	C	0.0505	23634	-2.7224	0.6127	8.865e-06	---
rs2121290	13	69691643	C	T	6816	0.245742	2.00273	0.601595	0.000875023	C	T	7451	0.239156	1.08872	0.55244	0.0487849	C	T	9367	0.248204	1.23306	0.505237	0.0146802	T	C	0.7555	23634	-1.3991	0.3169	1.01e-05	---
rs73199953	13	69693758	A	T	6816	0.245742	2.00273	0.601595	0.000875023	A	T	7451	0.239221	1.0556	0.552434	0.0560598	A	T	9367	0.248204	1.23306	0.505237	0.0146802	A	T	0.2446	23634	1.3882	0.3169	1.183e-05	+++
rs73199958	13	69698937	C	T	6816	0.245673	1.9952	0.601604	0.000915307	C	T	7451	0.239415	1.05917	0.552132	0.0551015	C	T	9367	0.248204	1.23306	0.505237	0.0146802	T	C	0.7554	23634	-1.3872	0.3168	1.197e-05	---
rs73199956	13	69695741	T	C	6816	0.245742	2.00273	0.601595	0.000875023	T	C	7451	0.23935	1.05019	0.552139	0.0571994	T	C	9367	0.248204	1.23306	0.505237	0.0146802	T	C	0.2446	23634	1.3863	0.3168	1.212e-05	+++
rs11156407	6	104975248	NA	NA	NA		NA	NA	NA	NA	NA	NA	NA	NA	NA	NA	T	A	9367	0.726247	2.10571	0.482151	1.27e-05	A	T	0.2738	9367	-2.1057	0.4822	1.27e-05	??-
rs9373774	6	104972968	NA	NA	NA		NA	NA	NA	NA	NA	NA	NA	NA	NA	NA	G	C	9367	0.726247	2.10571	0.482151	1.27e-05	C	G	0.2738	9367	-2.1057	0.4822	1.27e-05	??-
rs13102702	4	65113108	G	C	6816	0.48331	1.31119	0.513243	0.0106438	G	C	7451	0.498446	1.62006	0.467936	0.000538441	G	C	9367	0.489842	0.68639	0.429227	0.109821	C	G	0.5091	23634	-1.1676	0.2693	1.452e-05	---
rs2203965	4	64945198	A	T	6816	0.380975	-1.08177	0.525874	0.0397073	A	T	7451	0.37084	-1.73026	0.489121	0.000406043	A	T	9367	0.380977	-0.862206	0.442876	0.0515806	A	T	0.3777	23634	-1.2052	0.2785	1.507e-05	---
rs6838511	4	65056337	A	G	6816	0.464629	1.21275	0.515829	0.0187409	A	G	7451	0.47747	1.71483	0.46649	0.000238308	A	G	9367	0.471732	0.666215	0.429038	0.120497	A	G	0.4717	23634	1.1647	0.2693	1.528e-05	+++
rs17156942	7	28667285	G	A	6816	0.0521291	-1.2568	1.14969	0.274348	G	A	7451	0.0536709	-3.90974	1.02868	0.000145257	G	A	9367	0.0581777	-2.27775	0.923229	0.0136345	A	G	0.9449	23634	2.5455	0.5898	1.589e-05	+++
rs78649964	1	202196119	T	C	6816	0.010989	1.58269	2.54624	0.534234	T	C	7451	0.0138547	8.11708	2.03413	6.65e-05	T	C	9367	0.0121588	4.98082	1.97024	0.0114847	T	C	0.0125	23634	5.3386	1.237	1.59e-05	+++
rs12650126	4	65102220	G	A	6816	0.470398	1.16498	0.515638	0.0238891	G	A	7451	0.485304	1.65293	0.467162	0.000404904	G	A	9367	0.475631	0.740246	0.428785	0.084307	A	G	0.5226	23634	-1.1596	0.2694	1.671e-05	---
rs36022992	2	171080665	A	G	6816	0.0155907	8.85809	2.07237	1.94e-05	NA	NA	NA	NA	NA	NA	NA	NA	NA	NA	NA	NA	NA	NA	A	G	0.0156	6816	8.8581	2.0724	1.94e-05	+??
rs113849236	1	227943691	C	T	6816	0.0192308	3.05133	1.8997	0.108262	C	T	7451	0.0183866	5.28114	1.75882	0.00268385	C	T	9367	0.0211369	4.00404	1.48323	0.00695445	T	C	0.9802	23634	-4.1451	0.9736	2.068e-05	---
rs11131521	4	65064802	A	G	6816	0.465659	1.20122	0.515855	0.0199029	A	G	7451	0.478117	1.70699	0.466374	0.000253584	A	G	9367	0.471219	0.623233	0.428737	0.146073	A	G	0.472	23634	1.1418	0.2692	2.224e-05	+++
rs2203964	4	64945102	G	A	6816	0.380632	-1.03739	0.526055	0.0486382	G	A	7451	0.370452	-1.75003	0.489236	0.000349351	G	A	9367	0.380926	-0.811518	0.442929	0.0669549	A	G	0.6226	23634	1.1791	0.2785	2.306e-05	+++
rs17697026	4	64947142	T	C	6816	0.380632	-1.03739	0.526055	0.0486382	T	C	7451	0.370452	-1.75003	0.489236	0.000349351	T	C	9367	0.380926	-0.811518	0.442929	0.0669549	T	C	0.3774	23634	-1.1791	0.2785	2.306e-05	---
rs191176681	6	133202769	T	C	6816	0.0233516	3.61208	1.71315	0.0350205	T	C	7451	0.0240839	2.02881	1.57258	0.197045	T	C	9367	0.0245742	5.11149	1.36854	0.000188686	T	C	0.0241	23634	3.7375	0.8842	2.37e-05	+++
rs143528919	4	64941902	G	C	6816	0.380632	-1.03739	0.526055	0.0486382	G	C	7451	0.370387	-1.74276	0.489189	0.000369232	G	C	9367	0.380926	-0.811518	0.442929	0.0669549	C	G	0.6226	23634	1.1767	0.2785	2.392e-05	+++
rs1823330	4	64942471	G	C	6816	0.380632	-1.03739	0.526055	0.0486382	G	C	7451	0.370387	-1.74276	0.489189	0.000369232	G	C	9367	0.380926	-0.811518	0.442929	0.0669549	C	G	0.6226	23634	1.1767	0.2785	2.392e-05	+++
rs10015506	4	64957115	G	A	6816	0.380563	-1.01445	0.525976	0.0538001	G	A	7451	0.370646	-1.76243	0.489501	0.000319408	G	A	9367	0.380874	-0.812584	0.442883	0.0665687	A	G	0.6225	23634	1.1768	0.2786	2.394e-05	+++
rs1483724	4	65039543	A	G	6816	0.467102	1.19097	0.51528	0.0208389	A	G	7451	0.478571	1.6698	0.467101	0.000352359	A	G	9367	0.473784	0.651577	0.42886	0.12871	A	G	0.4735	23634	1.1374	0.2693	2.407e-05	+++
rs1483725	4	65039306	T	C	6816	0.467102	1.19097	0.51528	0.0208389	T	C	7451	0.478571	1.6698	0.467101	0.000352359	T	C	9367	0.473784	0.651577	0.42886	0.12871	T	C	0.4735	23634	1.1374	0.2693	2.407e-05	+++
rs12502370	4	65042275	C	T	6816	0.466964	1.22642	0.515854	0.0174534	C	T	7451	0.4787	1.64937	0.467176	0.000416918	C	T	9367	0.472553	0.643649	0.428573	0.133167	T	C	0.5269	23634	-1.1368	0.2693	2.436e-05	---
rs6812706	4	64927203	A	C	6816	0.376992	-1.08355	0.52595	0.0394105	A	C	7451	0.365337	-1.69272	0.490062	0.000554768	A	C	9367	0.377078	-0.811705	0.443906	0.0674941	A	C	0.3733	23634	-1.1736	0.2789	2.583e-05	---
rs11030451	11	28838085	T	C	6816	0.225069	1.34213	0.615818	0.0293258	NA	NA	NA	NA	NA	NA	NA	T	C	9367	0.224656	1.88449	0.51729	0.000270727	T	C	0.2248	16183	1.6601	0.3961	2.774e-05	+?+
rs12501883	4	64980984	A	C	6816	0.452335	1.0129	0.51609	0.0497185	A	C	7451	0.460054	1.74414	0.467455	0.000191826	A	C	9367	0.453673	0.687171	0.42779	0.108231	A	C	0.4554	23634	1.1265	0.2692	2.866e-05	+++
rs10028878	4	64934748	A	C	6816	0.380495	-1.03165	0.525948	0.0498506	A	C	7451	0.369546	-1.74049	0.489258	0.000376522	A	C	9367	0.380874	-0.786425	0.44304	0.0759149	A	C	0.3771	23634	-1.1645	0.2786	2.91e-05	---
rs1980244	4	64958930	C	G	6816	0.380426	-1.00872	0.525869	0.0551176	C	G	7451	0.369804	-1.76016	0.489569	0.000325785	C	G	9367	0.380772	-0.787497	0.442993	0.0754856	C	G	0.3771	23634	-1.1646	0.2786	2.913e-05	---
rs11465731	2	103066939	A	G	6816	0.0095467	10.0141	2.54441	8.36e-05	A	G	7451	0.0113298	5.26927	2.2552	0.0194877	A	G	9367	0.0122614	2.61925	1.94302	0.177676	A	G	0.0113	23634	5.3195	1.2742	2.98e-05	+++
rs1449187	4	64933680	A	C	6816	0.380426	-1.02806	0.525888	0.0506256	A	C	7451	0.369351	-1.73777	0.489183	0.00038376	A	C	9367	0.380874	-0.786425	0.44304	0.0759149	A	C	0.377	23634	-1.1626	0.2785	2.992e-05	---
rs193112190	6	133213382	A	G	6816	0.0236264	3.32872	1.69762	0.0499316	A	G	7451	0.0240839	2.02881	1.57258	0.197045	A	G	9367	0.024882	5.09404	1.35659	0.000174214	A	G	0.0243	23634	3.6636	0.8788	3.063e-05	+++
rs28793404	4	64954784	A	G	6816	0.380426	-1.00872	0.525869	0.0551176	A	G	7451	0.369481	-1.74742	0.489629	0.000360459	A	G	9367	0.380874	-0.786425	0.44304	0.0759149	A	G	0.3771	23634	-1.16	0.2786	3.135e-05	---
rs17079855	8	3165641	G	A	6816	0.0182005	-7.89926	1.89796	3.18e-05	NA	NA	NA	NA	NA	NA	NA	NA	NA	NA	NA	NA	NA	NA	A	G	0.9818	6816	7.8993	1.898	3.18e-05	+??
rs1336681	13	69676058	C	T	6816	0.236058	2.02298	0.608576	0.000890574	C	T	7451	0.228732	1.08372	0.559748	0.05289	C	T	9367	0.236456	1.05439	0.513188	0.0399436	T	C	0.7662	23634	-1.334	0.3213	3.293e-05	---
rs9572093	13	69674504	G	A	6816	0.236058	2.02298	0.608576	0.000890574	G	A	7451	0.228732	1.08372	0.559748	0.05289	G	A	9367	0.236456	1.05439	0.513188	0.0399436	A	G	0.7662	23634	-1.334	0.3213	3.293e-05	---
rs78696532	8	3156271	T	C	6816	0.0183379	-7.88369	1.89895	3.33e-05	NA	NA	NA	NA	NA	NA	NA	NA	NA	NA	NA	NA	NA	NA	T	C	0.0183	6816	-7.8837	1.899	3.33e-05	-??
rs1336679	13	69684265	T	C	6816	0.235989	2.02694	0.608577	0.000870051	T	C	7451	0.228668	1.06963	0.559774	0.0560603	T	C	9367	0.236507	1.05914	0.513368	0.0391253	T	C	0.2338	23634	1.3324	0.3213	3.374e-05	+++
rs9564528	13	69675446	A	C	6816	0.235714	2.05237	0.60872	0.000750493	A	C	7451	0.228668	1.06543	0.559769	0.0570301	A	C	9367	0.236199	1.03034	0.513433	0.0448001	A	C	0.2336	23634	1.3267	0.3214	3.65e-05	+++
rs9564531	13	69687887	T	G	6816	0.235989	2.02694	0.608577	0.000870051	T	G	7451	0.228668	1.06963	0.559774	0.0560603	T	G	9367	0.236405	1.04397	0.513597	0.0421111	T	G	0.2337	23634	1.3265	0.3214	3.664e-05	+++
rs2286281	4	5843318	T	G	6816	0.331662	0.754065	0.548409	0.169165	T	G	7451	0.331348	2.02231	0.504117	6.08e-05	T	G	9367	0.329366	0.797479	0.455546	0.0800431	T	G	0.3306	23634	1.1845	0.2877	3.841e-05	+++
rs6826129	4	5833660	G	C	6816	0.384821	0.650902	0.523591	0.213845	G	C	7451	0.38353	1.68848	0.485216	0.000504128	G	C	9367	0.379079	1.0311	0.442417	0.0197921	C	G	0.6179	23634	-1.1392	0.2773	3.991e-05	---
rs76897594	2	103069888	A	C	6816	0.00968407	9.48309	2.52997	0.000179167	A	C	7451	0.0116535	5.26042	2.22222	0.0179453	A	C	9367	0.0125693	2.4572	1.91968	0.200572	A	C	0.0116	23634	5.1002	1.2598	5.156e-05	+++
rs6856939	4	5833899	A	T	6816	0.385989	0.645712	0.522994	0.216996	A	T	7451	0.384177	1.64105	0.485316	0.000724323	A	T	9367	0.379951	1.01378	0.442228	0.0219	A	T	0.383	23634	1.115	0.2772	5.757e-05	+++
rs6753472	2	168747956	C	T	6816	0.626374	1.15604	0.531315	0.0295958	C	T	7451	0.627476	0.911869	0.487835	0.0616266	C	T	9367	0.621178	1.21913	0.444594	0.00611441	T	C	0.3753	23634	-1.1008	0.2795	8.182e-05	---
rs147212161	8	3148598	G	A	6816	0.0182692	-7.37079	1.9037	0.000108797	NA	NA	NA	NA	NA	NA	NA	NA	NA	NA	NA	NA	NA	NA	A	G	0.9817	6816	7.3708	1.9037	0.000108797	+??
rs17219984	13	74617877	NA	NA	NA		NA	NA	NA	C	T	7451	0.112262	-2.88186	0.747736	0.000116982	NA	NA	NA	NA	NA	NA	NA	T	C	0.8877	7451	2.8819	0.7477	0.000116982	?+?
rs7247304	19	8667359	T	C	6816	0.149794	-2.76058	0.718835	0.000123714	NA	NA	NA	NA	NA	NA	NA	NA	NA	NA	NA	NA	NA	NA	T	C	0.1498	6816	-2.7606	0.7188	0.000123714	-??
rs139836954	10	71698560	C	G	6816	0.0226648	3.35936	1.72661	0.0517295	C	G	7451	0.0213648	4.693	1.64591	0.00436415	C	G	9367	0.022676	2.52707	1.43775	0.0788337	C	G	0.0223	23634	3.4348	0.9173	0.0001809	+++
rs114509679	2	103019735	A	G	6816	0.00975275	8.47286	2.52801	0.000806854	A	G	7451	0.0115888	5.29619	2.23652	0.0179038	A	G	9367	0.0122614	2.12738	1.94609	0.274349	A	G	0.0114	23634	4.7488	1.2696	0.0001837	+++
rs59621730	4	5842387	A	G	6816	0.352679	0.62518	0.539143	0.246251	A	G	7451	0.352842	1.41291	0.495013	0.00432357	A	G	9367	0.355377	1.05602	0.448037	0.0184412	A	G	0.3538	23634	1.054	0.2828	0.000194	+++
rs117883345	7	62210855	T	A	6816	0.00762363	10.8118	2.90397	0.00019801	NA	NA	NA	NA	NA	NA	NA	NA	NA	NA	NA	NA	NA	NA	T	A	0.01	6816	10.8118	2.904	0.00019801	-??
rs116643975	2	103015610	A	G	6816	0.00968407	8.63863	2.53033	0.000642955	A	G	7451	0.0117182	5.36029	2.22184	0.0158624	A	G	9367	0.012364	1.66841	1.93756	0.389209	A	G	0.0115	23634	4.6062	1.2648	0.0002706	+++
rs4820911	22	31281303	C	G	6816	0.0525412	-4.74646	1.18363	6.12e-05	C	G	7451	0.0534766	-1.0485	1.0476	0.316923	C	G	9367	0.0514057	-1.50936	0.980031	0.123562	C	G	0.0524	23634	-2.2185	0.6124	0.0002918	---
rs45544433	14	39628910	G	A	6816	0.064011	0.285833	1.0358	0.78259	G	A	7451	0.0595623	3.91874	0.997168	8.56e-05	G	A	9367	0.0689001	1.72937	0.849772	0.0418656	A	G	0.9353	23634	-1.9871	0.5486	0.0002922	---
rs145865021	1	108171309	A	G	6816	0.0191621	5.21278	1.84543	0.00474304	A	G	7451	0.0197462	1.48972	1.64023	0.363779	A	G	9367	0.0218551	3.70998	1.48618	0.0125636	A	G	0.0204	23634	3.3665	0.9457	0.0003712	+++
rs1030891	2	240539765	G	A	6816	0.128503	2.41281	0.776231	0.00188723	G	A	7451	0.133627	0.612298	0.696669	0.379483	G	A	9367	0.131387	1.36714	0.634355	0.0311713	A	G	0.8686	23634	-1.3962	0.4014	0.0005054	---
rs143016936	8	6140503	A	G	6816	0.00927198	-7.08381	2.71271	0.00903391	A	G	7451	0.00867539	-4.00399	2.57316	0.119731	A	G	9367	0.0103632	-3.92322	2.09918	0.06166	A	G	0.01	23634	-4.7828	1.395	0.000607	---
