## Supplementary table 1 for "Genetic variants underpinning lung function decline in the Lifelines general population cohort study"

### Sheet: Sheet1
Supplementary table 1. Summary statistics for the genome-wide association studies on lung function decline (mL/year) performed on the Lifelines cohort study (CytoSNP: n=6,816, Affymetrix: n=7,451 and GSA: n=9,367) and the combined meta-analysis (n=23,634).
CHR: chromosome; POS (hg37): genomic position on build 37; ALT: effect/tested allele; REF: reference allele; N: sample size; EAF: effect/tested allele frequency; BETA: beta-coefficient; SE: standard error; P: p-value.
INFO			CytoSNP							Affy							GSA							Lifelines meta-analysis
ID	CHR	POS (hg37)	ALT	REF	N	EAF	BETA	SE	P	ALT	REF	N	EAF	BETA	SE	P	ALT	REF	N	EAF	BETA	SE	P	ALT	REF	EAF	N	BETA	SE	P	Direction
rs10015506	4	64957115	A	G	6816	0.618	0.349957	0.162678	0.031458	G	A	7451	0.3707	-0.612148	0.17257	0.00038931	A	G	9367	0.6181	0.337098	0.157585	0.032424	A	G	0.6214	23634	0.4242	0.0946	7.401e-06	+++
rs10028878	4	64934748	C	A	6816	0.618	0.352743	0.16272	0.030175	A	C	7451	0.3693	-0.608983	0.172898	0.00042797	C	A	9367	0.6182	0.329373	0.157486	0.036489	A	C	0.3781	23634	-0.4211	0.0947	8.676e-06	---
rs1030891	2	240539765	A	G	6816	0.8729	-0.820455	0.237165	0.00054133	G	A	7451	0.1338	0.399333	0.250766	0.11128	A	G	9367	0.8663	-0.600112	0.233648	0.010216	A	G	0.8685	23634	-0.614	0.1387	9.515e-06	---
rs11030451	11	28838085	C	T	6816	0.7748	-0.477049	0.194153	0.014007	NA	NA	NA	NA	NA	NA	NA	C	T	9367	0.7759	-0.729221	0.185086	8.1515e-05	T	C	0.2246	16183	0.6092	0.134	5.439e-06	+?+
rs11131521	4	65064802	G	A	6816	0.5367	-0.339361	0.159287	0.03313	A	G	7451	0.4779	0.614116	0.165422	0.00020529	G	A	9367	0.5289	-0.289878	0.153011	0.058159	A	G	0.4706	23634	0.4062	0.0918	9.665e-06	+++
rs11156407	6	104975248	NA	NA	NA	NA	NA	NA	NA	NA	NA	NA	NA	NA	NA	NA	A	T	9367	0.2733	-0.783222	0.172422	5.5601e-06	A	T	0.2733	9367	-0.7832	0.1724	5.56e-06	-??
rs113849236	1	227943691	T	C	6816	0.9807	-1.2511	0.588508	0.033512	C	T	7451	0.0184	1.88618	0.626639	0.0026125	T	C	9367	0.9792	-1.48973	0.539122	0.005723	T	C	0.9804	23634	-1.5259	0.3357	5.479e-06	---
rs114509679	2	103019735	G	A	6816	0.9884	-3.46128	0.846354	4.3206e-05	A	G	7451	0.0125	1.93334	0.815632	0.017771	G	A	9367	0.9873	-1.50094	0.730162	0.039819	A	G	0.0123	23634	2.2102	0.4576	1.368e-06	+++
rs11465731	2	103066939	G	A	6816	0.9886	-3.54456	0.857029	3.5361e-05	A	G	7451	0.0122	1.90151	0.829613	0.021903	G	A	9367	0.9873	-1.57092	0.73209	0.031889	A	G	0.0122	23634	2.2477	0.4622	1.159e-06	+++
rs116643975	2	103015610	G	A	6816	0.9884	-3.52325	0.847647	3.2315e-05	A	G	7451	0.0127	1.95323	0.816136	0.016699	G	A	9367	0.9872	-1.4027	0.733037	0.055678	A	G	0.0124	23634	2.1974	0.4586	1.659e-06	+++
rs117883345	7	62210855	A	T	6816	0.9886	-4.41216	0.967473	5.1032e-06	NA	NA	NA	NA	NA	NA	NA	NA	NA	NA	NA	NA	NA	NA	A	T	0.9886	6816	-4.4122	0.9675	5.103e-06	??-
rs12187807	5	4380545	C	T	6816	0.8728	-0.96517	0.279334	0.00054978	T	C	7451	0.124	0.686324	0.28247	0.01511	C	T	9367	0.8762	-0.666836	0.262552	0.011091	T	C	0.125	23634	0.7689	0.1584	1.209e-06	+++
rs12501883	4	64980984	C	A	6816	0.5503	-0.33193	0.159263	0.037146	A	C	7451	0.4594	0.594519	0.165357	0.00032393	C	A	9367	0.5456	-0.322398	0.152026	0.033949	A	C	0.4544	23634	0.409	0.0916	7.948e-06	+++
rs12502370	4	65042275	T	C	6816	0.5355	-0.35003	0.158906	0.027613	C	T	7451	0.4787	0.609144	0.165387	0.00023038	T	C	9367	0.5274	-0.28976	0.152774	0.057872	T	C	0.5282	23634	-0.4079	0.0917	8.582e-06	---
rs12532508	7	28662102	T	C	6816	0.9433	0.49343	0.392966	0.20924	C	T	7451	0.0511	-1.77173	0.380319	3.1846e-06	T	C	9367	0.9441	0.87503	0.336356	0.0092818	T	C	0.9454	23634	1.0428	0.2121	8.821e-07	+++
rs12540087	7	28661829	G	A	6816	0.9438	0.52232	0.393559	0.18445	A	G	7451	0.0508	-1.75765	0.380677	3.8904e-06	G	A	9367	0.9444	0.881616	0.336683	0.0088308	A	G	0.0543	23634	-1.0496	0.2123	7.694e-07	---
rs12650126	4	65102220	A	G	6816	0.5312	-0.329732	0.158751	0.037797	G	A	7451	0.4846	0.59141	0.165381	0.00034883	A	G	9367	0.5218	-0.326963	0.153303	0.032942	A	G	0.523	23634	-0.4093	0.0918	8.165e-06	---
rs13102702	4	65113108	C	G	6816	0.5179	-0.359319	0.158539	0.023424	G	C	7451	0.4984	0.589345	0.165168	0.00035948	C	G	9367	0.5082	-0.290994	0.15294	0.057085	C	G	0.5094	23634	-0.4056	0.0916	9.526e-06	---
rs1336679	13	69684265	C	T	6816	0.7623	-0.642957	0.186187	0.00055382	T	C	7451	0.2291	0.330536	0.199083	0.096857	C	T	9367	0.7637	-0.461499	0.182569	0.011478	T	C	0.2346	23634	0.4845	0.1091	8.904e-06	+++
rs1336681	13	69676058	T	C	6816	0.7626	-0.651045	0.187111	0.00050244	C	T	7451	0.2293	0.335163	0.199099	0.092298	T	C	9367	0.7636	-0.463604	0.182802	0.011209	T	C	0.7654	23634	-0.4889	0.1093	7.72e-06	---
rs139836954	10	71698560	G	C	6816	0.9775	-1.18845	0.560206	0.033884	C	G	7451	0.0225	1.91859	0.590951	0.0011679	G	C	9367	0.9776	-1.394	0.541105	0.009989	C	G	0.0225	23634	1.4835	0.325	5.016e-06	+++
rs143016936	8	6140503	G	A	6816	0.9893	2.48852	0.917904	0.0067064	A	G	7451	0.01	-2.43744	0.927734	0.0086066	G	A	9367	0.9894	1.94395	0.778437	0.012516	A	G	0.0105	23634	-2.249	0.5001	6.881e-06	---
rs143528919	4	64941902	C	G	6816	0.618	0.354323	0.162752	0.029475	G	C	7451	0.37	-0.604234	0.172821	0.00047174	C	G	9367	0.6182	0.333278	0.157473	0.03431	C	G	0.6217	23634	0.4217	0.0947	8.417e-06	+++
rs1449187	4	64933680	C	A	6816	0.6181	0.352709	0.162721	0.030191	A	C	7451	0.3691	-0.608062	0.172888	0.00043631	C	A	9367	0.6183	0.328747	0.157479	0.036838	A	C	0.378	23634	-0.4206	0.0947	8.89e-06	---
rs145865021	1	108171309	G	A	6816	0.981	-2.41298	0.610716	7.7805e-05	A	G	7451	0.0193	0.539353	0.635478	0.39603	G	A	9367	0.9784	-1.68263	0.543091	0.0019467	A	G	0.0201	23634	1.5805	0.342	3.821e-06	+++
rs147212161	8	3148598	A	G	6816	0.9818	2.86834	0.608775	2.457e-06	NA	NA	NA	NA	NA	NA	NA	NA	NA	NA	NA	NA	NA	NA	A	G	0.9818	6816	2.8683	0.6088	2.457e-06	??+
rs1483724	4	65039543	G	A	6816	0.5349	-0.341282	0.158835	0.031661	A	G	7451	0.479	0.608935	0.165324	0.00023026	G	A	9367	0.5264	-0.304698	0.152785	0.046121	A	G	0.4724	23634	0.4104	0.0916	7.543e-06	+++
rs1483725	4	65039306	C	T	6816	0.5349	-0.341892	0.15883	0.031353	T	C	7451	0.479	0.608914	0.165323	0.00023035	C	T	9367	0.5264	-0.303506	0.152786	0.04698	T	C	0.4724	23634	0.4101	0.0916	7.631e-06	+++
rs150094594	7	62022453	C	T	6816	0.9897	-5.26501	1.0144	2.0999e-07	NA	NA	NA	NA	NA	NA	NA	NA	NA	NA	NA	NA	NA	NA	T	C	0.0103	6816	5.265	1.0144	2.1e-07	??+
rs17079855	8	3165641	A	G	6816	0.9815	2.99584	0.599315	5.7698e-07	NA	NA	NA	NA	NA	NA	NA	NA	NA	NA	NA	NA	NA	NA	A	G	0.9815	6816	2.9958	0.5993	5.77e-07	??+
rs17156942	7	28667285	A	G	6816	0.939	0.43263	0.389519	0.26671	G	A	7451	0.055	-1.70339	0.371373	4.5023e-06	A	G	9367	0.9406	0.718945	0.331079	0.029892	A	G	0.9415	23634	0.9476	0.2087	5.599e-06	+++
rs17219984	13	74617877	NA	NA	NA	NA	NA	NA	NA	C	T	7451	0.112	-1.2192	0.262069	3.2837e-06	NA	NA	NA	NA	NA	NA	NA	T	C	0.888	7451	1.2192	0.2621	3.284e-06	?+?
rs17697026	4	64947142	C	T	6816	0.618	0.354483	0.162772	0.029422	T	C	7451	0.3702	-0.602711	0.172107	0.00046187	C	T	9367	0.6182	0.334199	0.157493	0.033838	T	C	0.3784	23634	-0.4221	0.0946	8.058e-06	---
rs1823330	4	64942471	C	G	6816	0.6179	0.353153	0.162759	0.030023	G	C	7451	0.37	-0.604526	0.172823	0.00046885	C	G	9367	0.6182	0.333278	0.157473	0.03431	C	G	0.6216	23634	0.4214	0.0947	8.549e-06	+++
rs191176681	6	133202769	C	T	6816	0.9742	-1.10068	0.575828	0.055945	T	C	7451	0.0235	0.890478	0.568282	0.11712	C	T	9367	0.9751	-2.01925	0.503933	6.1499e-05	T	C	0.0247	23634	1.3958	0.3154	9.642e-06	+++
rs193112190	6	133213382	G	A	6816	0.9739	-1.0609	0.571117	0.063227	A	G	7451	0.0236	0.871329	0.56622	0.12384	G	A	9367	0.9747	-2.02571	0.498288	4.7962e-05	A	G	0.025	23634	1.3835	0.3129	9.814e-06	+++
rs1980244	4	64958930	G	C	6816	0.6181	0.347527	0.162644	0.03262	C	G	7451	0.3698	-0.615731	0.172621	0.00036117	G	C	9367	0.6182	0.331709	0.157606	0.03532	C	G	0.3782	23634	-0.4225	0.0947	8.071e-06	---
rs2121290	13	69691643	T	C	6816	0.7525	-0.628563	0.184921	0.00067613	C	T	7451	0.2396	0.338063	0.196055	0.084649	T	C	9367	0.7517	-0.503368	0.179804	0.0051176	T	C	0.7546	23634	-0.4959	0.1077	4.138e-06	---
rs2203964	4	64945102	A	G	6816	0.6179	0.353153	0.162759	0.030023	G	A	7451	0.3703	-0.602114	0.172083	0.00046704	A	G	9367	0.6182	0.333349	0.157475	0.034273	A	G	0.6216	23634	0.4212	0.0946	8.418e-06	+++
rs2203965	4	64945198	T	A	6816	0.6175	0.358473	0.162945	0.02781	A	T	7451	0.3713	-0.596946	0.172272	0.00052998	T	A	9367	0.6178	0.335597	0.157831	0.033479	A	T	0.379	23634	-0.4223	0.0947	8.223e-06	---
rs2286281	4	5843318	G	T	6816	0.6683	-0.367363	0.171361	0.032049	T	G	7451	0.3309	0.645405	0.178962	0.00031051	G	T	9367	0.6703	-0.365476	0.16395	0.025801	T	G	0.3307	23634	0.4514	0.0988	4.888e-06	+++
rs28793404	4	64954784	G	A	6816	0.6182	0.349941	0.162674	0.031463	A	G	7451	0.3696	-0.611885	0.172538	0.00039058	G	A	9367	0.6184	0.3279	0.15752	0.037375	A	G	0.3781	23634	-0.4208	0.0946	8.718e-06	---
rs36022992	2	171080665	G	A	6816	0.9821	-2.98008	0.646273	4.004e-06	NA	NA	NA	NA	NA	NA	NA	NA	NA	NA	NA	NA	NA	NA	A	G	0.0179	6816	2.9801	0.6463	4.004e-06	??+
rs45544433	14	39628910	A	G	6816	0.9361	-0.00644398	0.345966	0.98514	G	A	7451	0.0595	1.72671	0.37442	3.994e-06	A	G	9367	0.9344	-1.06342	0.332488	0.0013821	A	G	0.9368	23634	-0.8963	0.2019	9.011e-06	---
rs4820911	22	31281303	G	C	6816	0.9473	1.45368	0.359155	5.177e-05	C	G	7451	0.0539	-0.439136	0.375523	0.24224	G	C	9367	0.9483	0.858085	0.353783	0.015289	C	G	0.0527	23634	-0.9302	0.2093	8.796e-06	---
rs59621730	4	5842387	G	A	6816	0.6458	-0.390882	0.170306	0.021723	A	G	7451	0.3553	0.491207	0.179701	0.0062671	G	A	9367	0.644	-0.433404	0.161817	0.0073984	A	G	0.3552	23634	0.4365	0.0982	8.833e-06	+++
rs62066418	17	4481591	C	A	6816	0.987	-3.69779	0.796118	3.4045e-06	NA	NA	NA	NA	NA	NA	NA	NA	NA	NA	NA	NA	NA	NA	A	C	0.013	6816	3.6978	0.7961	3.404e-06	??+
rs6753472	2	168747956	T	C	6816	0.3706	-0.480728	0.179263	0.0073252	C	T	7451	0.6255	0.357596	0.187294	0.056226	T	C	9367	0.3778	-0.550235	0.16913	0.0011406	T	C	0.3744	23634	-0.4693	0.1028	5.013e-06	---
rs6812706	4	64927203	C	A	6816	0.6224	0.367937	0.163509	0.024433	A	C	7451	0.3653	-0.611417	0.173382	0.00042121	C	A	9367	0.6222	0.335945	0.158105	0.033602	A	C	0.374	23634	-0.4296	0.0951	6.213e-06	---
rs6826129	4	5833660	C	G	6816	0.6149	-0.347853	0.161255	0.030993	G	C	7451	0.3846	0.576308	0.17616	0.0010697	C	G	9367	0.6202	-0.379296	0.157982	0.016356	C	G	0.617	23634	-0.4257	0.095	7.466e-06	---
rs6838511	4	65056337	G	A	6816	0.5373	-0.338887	0.159016	0.033077	A	G	7451	0.4777	0.636917	0.165259	0.00011618	G	A	9367	0.5283	-0.304061	0.152943	0.046805	A	G	0.4706	23634	0.4181	0.0917	5.123e-06	+++
rs6856939	4	5833899	T	A	6816	0.6136	-0.351387	0.16091	0.02898	A	T	7451	0.3855	0.564965	0.176238	0.0013473	T	A	9367	0.6191	-0.375376	0.157834	0.017393	A	T	0.3841	23634	0.422	0.0949	8.763e-06	+++
rs7247304	19	8667359	C	T	6816	0.8177	1.19809	0.258085	3.4468e-06	NA	NA	NA	NA	NA	NA	NA	NA	NA	NA	NA	NA	NA	NA	T	C	0.1823	6816	-1.1981	0.2581	3.447e-06	??-
rs73199953	13	69693758	T	A	6816	0.7527	-0.627961	0.185021	0.0006888	A	T	7451	0.2399	0.32923	0.195939	0.092905	T	A	9367	0.7521	-0.505371	0.180029	0.0049979	A	T	0.2453	23634	0.4937	0.1078	4.623e-06	+++
rs73199956	13	69695741	C	T	6816	0.7527	-0.628511	0.185033	0.00068193	T	C	7451	0.2402	0.325375	0.195757	0.096487	C	T	9367	0.7521	-0.505531	0.18003	0.0049845	T	C	0.2454	23634	0.4927	0.1077	4.811e-06	+++
rs73199958	13	69698937	T	C	6816	0.7524	-0.62885	0.18488	0.00067044	C	T	7451	0.2403	0.324895	0.195771	0.097002	T	C	9367	0.7517	-0.504725	0.17982	0.0050031	T	C	0.7544	23634	-0.4924	0.1077	4.787e-06	---
rs73684214	7	28655526	C	T	6816	0.9459	0.554799	0.401499	0.16703	T	C	7451	0.0496	-1.8247	0.385063	2.151e-06	C	T	9367	0.9472	0.86035	0.345184	0.012687	T	C	0.0522	23634	-1.0763	0.2165	6.626e-07	---
rs76897594	2	103069888	C	A	6816	0.9885	-3.50436	0.851925	3.8976e-05	A	C	7451	0.0126	1.86278	0.820322	0.02316	C	A	9367	0.987	-1.47865	0.7214	0.040394	A	C	0.0124	23634	2.1812	0.4571	1.829e-06	+++
rs78649964	1	202196119	C	T	6816	0.9851	-0.768387	0.803594	0.33898	T	C	7451	0.0135	2.58746	0.716969	0.00030752	C	T	9367	0.9862	-2.25331	0.738324	0.0022738	T	C	0.014	23634	1.9438	0.4332	7.23e-06	+++
rs78696532	8	3156271	C	T	6816	0.9816	3.02894	0.602964	5.076e-07	NA	NA	NA	NA	NA	NA	NA	NA	NA	NA	NA	NA	NA	NA	T	C	0.0184	6816	-3.0289	0.603	5.076e-07	??-
rs79236767	7	28666979	C	T	6816	0.9463	0.553305	0.402672	0.16942	T	C	7451	0.0495	-1.88971	0.384941	9.1502e-07	C	T	9367	0.9469	0.818831	0.344161	0.01735	T	C	0.0521	23634	-1.0805	0.2164	5.925e-07	---
rs79817217	7	28660377	C	A	6816	0.9463	0.519205	0.401754	0.19624	A	C	7451	0.0494	-1.82317	0.380923	1.6998e-06	C	A	9367	0.9471	0.857273	0.343256	0.012508	A	C	0.052	23634	-1.0687	0.2153	6.903e-07	---
rs917194	7	30728223	A	G	6816	0.9624	-1.13145	0.433038	0.0089799	G	A	7451	0.0386	1.44942	0.446396	0.0011665	A	G	9367	0.961	-0.832489	0.414373	0.044534	A	G	0.9616	23634	-1.1225	0.2486	6.352e-06	---
rs9373774	6	104972968	NA	NA	NA	NA	NA	NA	NA	NA	NA	NA	NA	NA	NA	NA	C	G	9367	0.2732	-0.783212	0.172415	5.5567e-06	C	G	0.2732	9367	-0.7832	0.1724	5.557e-06	-??
rs9564528	13	69675446	C	A	6816	0.763	-0.654242	0.187352	0.00047934	A	C	7451	0.229	0.335905	0.199204	0.091751	C	A	9367	0.7639	-0.455646	0.182984	0.012771	A	C	0.2343	23634	0.4872	0.1094	8.434e-06	+++
rs9564531	13	69687887	G	T	6816	0.7623	-0.643414	0.186191	0.00054896	T	G	7451	0.2292	0.330132	0.199072	0.097246	G	T	9367	0.7637	-0.461331	0.182614	0.011528	T	G	0.2346	23634	0.4844	0.1091	8.929e-06	+++
rs9572093	13	69674504	A	G	6816	0.7626	-0.650517	0.187082	0.00050671	G	A	7451	0.2292	0.335039	0.199073	0.092376	A	G	9367	0.7636	-0.463552	0.182798	0.011217	A	G	0.7654	23634	-0.4886	0.1093	7.781e-06	---
