## Supplementary table 2 for "Genetic variants underpinning lung function decline in the Lifelines general population cohort study"

### Sheet: Sheet1
Supplementary table 1. Summary statistics for the genome-wide association studies on lung function decline (mL/year) performed on the Lifelines cohort study (n=23,634), the Vlagtwedde-Vlaardingen cohort (n=1,376), CHARGE-SpiroMeta cohort (n=27,249) and the combined meta-analysis (n=52,259).
CHR: chromosome; POS (hg37): genomic position on build 37; ALT: effect/tested allele; REF: reference allele; N: sample size; EAF: effect/tested allele frequency; BETA: beta-coefficient; SE: standard error; P: p-value.
INFO			Lifelines							Vla-Vla								CHARGE cohort									Meta-analysis
SNP	CHR	POS	ALT	REF	EAF	N	BETA	SE	P	SNP	ALT	REF	N	EAF	BETA	SE	P	SNP/Proxy	LD r2	ALT	REF	N	EAF	BETA	SE	P	SNP	ALT	REF	N	EAF	BETA	SE	P	Direction
rs10015506	4	64957115	A	G	0.6225	23634	1.1768	0.2786	2.394e-05	rs10015506	G	A	1376	0.368755	0.692	0.722503	0.3381	rs10015506	-	G	A	27249	0.368791	0.375989	2.92234	0.897627	rs10015506	A	G	52259	0.6237	0.9246	0.2589	0.0003556	+--
rs10028878	4	64934748	A	C	0.3771	23634	-1.1645	0.2786	2.91e-05	rs10028878	A	C	1376	0.367495	0.69	0.723657	0.3401	rs10028878	-	A	C	27249	0.367974	0.437907	2.91592	0.880624	rs10028878	A	C	52259	0.3757	-0.9144	0.259	0.0004144	-++
rs1030891	2	240539765	A	G	0.8686	23634	-1.3962	0.4014	0.0005054	rs1030891	G	A	1376	0.133748	0.492	0.9883	0.6186	rs1030891	-	A	G	27249	0.8735	-1.0874	4.39687	0.804666	rs1030891	A	G	52259	0.8683	-1.2669	0.3706	0.0006292	---
rs11030451	11	28838085	T	C	0.2248	16183	1.6601	0.3961	2.774e-05	rs11030451	T	C	1376	0.223829	-0.309	0.89893	0.7309	rs11030451	-	C	T	27249	0.765878	7.38185	3.55273	0.0377279	rs11030451	T	C	44808	0.2248	1.2501	0.3606	0.0005268	+--
rs11131521	4	65064802	A	G	0.472	23634	1.1418	0.2692	2.224e-05	rs11131521	A	G	1376	0.485978	-1.287	0.7088	0.0695	rs10517882	0.98	A	T	27249	0.538707	-0.893237	2.85054	0.754009	rs11131521	A	G	52259	0.4737	0.8361	0.2507	0.0008527	+-+
rs11156407	6	104975248	A	T	0.2738	9367	-2.1057	0.4822	1.258e-05	rs11156407	T	A	1376	0.736831	0.252	0.81295	0.7565	rs12189585	1	T	C	27249	0.289172	-0.197218	3.1351	0.949841	rs11156407	A	T	37992	0.2713	-1.5987	0.4111	0.0001009	---
rs113849236	1	227943691	T	C	0.9802	23634	-4.1451	0.9736	2.068e-05	rs113849236	C	T	1376	0.0262407	4.135	2.24208	0.0652	rs113849236	-	NA	NA	NA	NA	NA	NA	NA	rs113849236	T	C	25010	0.9792	-4.1435	0.893	3.488e-06	--?
rs114509679	2	103019735	A	G	0.0114	23634	4.7488	1.2696	0.0001837	rs114509679	A	G	1376	0.00785448	1.841	5.98562	0.7584	rs11465731	1	G	A	27249	0.995873	41.4357	50.8495	0.415148	rs114509679	A	G	52259	0.0112	4.5962	1.2416	0.0002141	++-
rs11465731	2	103066939	A	G	0.0113	23634	5.3195	1.2742	2.98e-05	rs11465731	A	G	1376	0.00740124	2.137	6.51876	0.7431	rs11465731	-	G	A	27249	0.995873	41.4357	50.8495	0.415148	rs11465731	A	G	52259	0.0111	5.1742	1.2502	3.491e-05	++-
rs116643975	2	103015610	A	G	0.0115	23634	4.6062	1.2648	0.0002706	rs116643975	A	G	1376	0.00785448	1.841	5.98562	0.7584	rs11465731	1	G	A	27249	0.995873	41.4357	50.8495	0.415148	rs116643975	A	G	52259	0.0113	4.4608	1.2371	0.0003111	++-
rs117883345	7	62210855	T	A	0.01	6816	10.8118	2.904	0.0001968	rs117883345	T	A	1376	0.0119173	10.826	5.92303	0.0676	rs117883345	-	NA	NA	NA	NA	NA	NA	NA	rs117883345	A	T	8192	0.9915	-10.8146	2.6075	3.361e-05	--?
rs12187807	5	4380545	T	C	0.1201	23634	1.893	0.4206	6.76e-06	rs12187807	T	C	1376	0.138514	0.467	1.17206	0.6904	rs12187807	-	C	T	27249	0.904074	-5.40973	5.38731	0.3153	rs12187807	T	C	52259	0.1221	1.7501	0.3948	9.309e-06	+++
rs12501883	4	64980984	A	C	0.4554	23634	1.1265	0.2692	2.866e-05	rs12501883	A	C	1376	0.466538	-1.457	0.69783	0.0369	rs13102737	0.96	A	C	27249	0.521931	-1.62836	2.88448	0.572398	rs12501883	A	C	52259	0.4571	0.7981	0.2502	0.001424	+-+
rs12502370	4	65042275	T	C	0.5269	23634	-1.1368	0.2693	2.436e-05	rs12502370	C	T	1376	0.484967	-1.324	0.7074	0.0613	rs12502370	-	T	C	27249	0.53659	-0.963112	2.84949	0.735368	rs12502370	T	C	52259	0.5255	-0.8264	0.2507	0.0009799	-+-
rs12532508	7	28662102	T	C	0.9474	23634	2.7167	0.6016	6.314e-06	rs12532508	C	T	1376	0.0523211	1.343	2.09496	0.5214	rs12532508	-	NA	NA	NA	NA	NA	NA	NA	rs12532508	T	C	25010	0.9474	2.4074	0.5782	3.135e-05	+-?
rs12540087	7	28661829	A	G	0.0526	23634	-2.7145	0.6019	6.481e-06	rs12540087	A	G	1376	0.0472639	1.753	2.14995	0.4148	rs12540087	-	NA	NA	NA	NA	NA	NA	NA	rs12540087	A	G	25010	0.0522	-2.3898	0.5796	3.738e-05	-+?
rs12650126	4	65102220	A	G	0.5226	23634	-1.1596	0.2694	1.671e-05	rs12650126	G	A	1376	0.492696	-1.035	0.69557	0.1369	rs12501102	0.95	A	G	27249	0.512492	0.528369	2.78175	0.849355	rs12650126	A	G	52259	0.5205	-0.862	0.2502	0.0005705	-++
rs13102702	4	65113108	C	G	0.5091	23634	-1.1676	0.2693	1.452e-05	rs13102702	G	C	1376	0.511828	-1.005	0.70717	0.1554	rs12501102	0.97	A	G	27249	0.512492	0.528369	2.78175	0.849355	rs13102702	C	G	52259	0.5065	-0.8809	0.2506	0.0004405	-++
rs1336679	13	69684265	T	C	0.2338	23634	1.3324	0.3213	3.374e-05	rs1336679	T	C	1376	0.232505	0.112	0.81373	0.8904	rs1336681	0.98	C	T	27249	0.229622	0.862234	3.45621	0.802994	rs1336679	T	C	52259	0.2337	1.1655	0.2977	9.054e-05	+++
rs1336681	13	69676058	T	C	0.7662	23634	-1.334	0.3213	3.293e-05	rs1336681	C	T	1376	0.232135	0.117	0.81556	0.8862	rs1336681	-	C	T	27249	0.229622	0.862234	3.45621	0.802994	rs1336681	T	C	52259	0.7665	-1.1682	0.2978	8.766e-05	---
rs139836954	10	71698560	C	G	0.0223	23634	3.4348	0.9173	0.0001809	rs139836954	C	G	1376	0.0173878	0.174	2.81136	0.9508	rs139836954	-	NA	NA	NA	NA	NA	NA	NA	rs139836954	C	G	25010	0.0218	3.1211	0.8721	0.000345	++?
rs143016936	8	6140503	A	G	0.01	23634	-4.7828	1.395	0.000607	rs143016936	A	G	1376	0.0149549	1.561	3.24069	0.63	rs143016936	-	NA	NA	NA	NA	NA	NA	NA	rs143016936	A	G	25010	0.0104	-3.7911	1.2813	0.003089	-+?
rs143528919	4	64941902	C	G	0.6226	23634	1.1767	0.2785	2.392e-05	rs143528919	G	C	1376	0.364787	0.691	0.727693	0.3427	rs10028878	0.98	A	C	27249	0.367974	0.437907	2.91592	0.880624	rs143528919	C	G	52259	0.6242	0.9272	0.2591	0.0003449	+--
rs1449187	4	64933680	A	C	0.377	23634	-1.1626	0.2785	2.992e-05	rs1449187	A	C	1376	0.363676	0.805	0.727332	0.2683	rs1449187	-	A	C	27249	0.367875	0.531791	2.91439	0.855213	rs1449187	A	C	52259	0.3753	-0.8996	0.2591	0.0005154	-++
rs145865021	1	108171309	A	G	0.0204	23634	3.3665	0.9457	0.0003712	rs145865021	A	G	1376	0.0301086	-0.695	2.08101	0.7385	rs145865021	-	NA	NA	NA	NA	NA	NA	NA	rs145865021	A	G	25010	0.022	2.6713	0.861	0.001918	+-?
rs147212161	8	3148598	A	G	0.9817	6816	7.3708	1.9037	0.000108	rs147212161	G	A	1376	0.018622	-3.335	2.74524	0.2244	rs10503200	1	G	A	27249	0.0234033	7.22146	9.88365	0.464995	rs147212161	A	G	35441	0.9814	5.7357	1.5451	0.0002055	++-
rs1483724	4	65039543	A	G	0.4735	23634	1.1374	0.2693	2.407e-05	rs1483724	A	G	1376	0.48472	-1.35	0.70653	0.056	rs1483724	-	G	A	27249	0.538443	-0.881879	2.85075	0.757055	rs1483724	A	G	52259	0.4749	0.8223	0.2507	0.001036	+-+
rs1483725	4	65039306	T	C	0.4735	23634	1.1374	0.2693	2.407e-05	rs1483725	T	C	1376	0.484279	-1.352	0.7071	0.056	rs1483725	-	C	T	27249	0.538507	-0.884735	2.85074	0.756293	rs1483725	T	C	52259	0.4747	0.8225	0.2507	0.001034	+-+
rs150094594	7	62022453	T	C	0.0103	6816	15.3722	2.9225	1.441e-07	rs150094594	T	C	1376	0.00758568	19.443	7.20822	0.007	rs150094594	-	NA	NA	NA	NA	NA	NA	NA	rs150094594	T	C	8192	0.01	15.9469	2.7084	3.909e-09	++?
rs17079855	8	3165641	A	G	0.9818	6816	7.8993	1.898	3.155e-05	rs17079855	G	A	1376	0.0187865	-2.68	2.5853	0.2999	rs17079855	-	G	A	27249	0.0234736	7.2815	9.87184	0.460756	rs17079855	A	G	35441	0.9814	5.7582	1.5119	0.0001398	++-
rs17156942	7	28667285	A	G	0.9449	23634	2.5455	0.5898	1.589e-05	rs17156942	G	A	1376	0.064722	0.861	2.04648	0.6741	rs17156942	-	NA	NA	NA	NA	NA	NA	NA	rs17156942	A	G	25010	0.9441	2.2843	0.5667	5.564e-05	+-?
rs17219984	13	74617877	T	C	0.8877	7451	2.8819	0.7477	0.0001161	rs17219984	C	T	1376	0.0983208	-1.292	1.13008	0.253	rs17219984	-	T	C	27249	0.899995	-3.3698	4.91005	0.49252	rs17219984	T	C	36076	0.8922	2.3063	0.6186	0.0001929	++-
rs17697026	4	64947142	T	C	0.3774	23634	-1.1791	0.2785	2.306e-05	rs17697026	T	C	1376	0.366705	0.685	0.723485	0.3436	rs17697026	-	T	C	27249	0.368115	0.427378	2.91708	0.88352	rs17697026	T	C	52259	0.376	-0.9278	0.2589	0.0003387	-++
rs1823330	4	64942471	C	G	0.6226	23634	1.1767	0.2785	2.392e-05	rs1823330	G	C	1376	0.367064	0.682	0.722575	0.3455	rs1449191	0.8	T	C	27249	0.35942	1.10025	2.96333	0.710424	rs1823330	C	G	52259	0.6241	0.9208	0.2589	0.0003754	+--
rs191176681	6	133202769	T	C	0.0241	23634	3.7375	0.8842	2.37e-05	rs191176681	T	C	1376	0.0137966	-0.496	3.95649	0.9002	rs191176681	-	NA	NA	NA	NA	NA	NA	NA	rs191176681	T	C	25010	0.0236	3.5361	0.8629	4.169e-05	+-?
rs193112190	6	133213382	A	G	0.0243	23634	3.6636	0.8788	3.063e-05	rs193112190	A	G	1376	0.0200026	-2.967	3.23822	0.3595	rs193112190	-	NA	NA	NA	NA	NA	NA	NA	rs193112190	A	G	25010	0.024	3.2088	0.8481	0.0001547	+-?
rs1980244	4	64958930	C	G	0.3771	23634	-1.1646	0.2786	2.913e-05	rs1980244	C	G	1376	0.367671	0.7	0.721545	0.332	rs1980244	-	C	G	27249	0.368908	0.366008	2.92314	0.900357	rs1980244	C	G	52259	0.3759	-0.9126	0.2589	0.0004233	-++
rs2121290	13	69691643	T	C	0.7555	23634	-1.3991	0.3169	1.01e-05	rs2121290	C	T	1376	0.245324	-0.377	0.79498	0.6353	rs1336681	0.88	C	T	27249	0.229622	0.862234	3.45621	0.802994	rs2121290	T	C	52259	0.7555	-1.1535	0.2933	8.406e-05	-+-
rs2203964	4	64945102	A	G	0.6226	23634	1.1791	0.2785	2.306e-05	rs2203964	G	A	1376	0.367147	0.683	0.722491	0.3449	rs17697026	1	T	C	27249	0.368115	0.427378	2.91708	0.88352	rs2203964	A	G	52259	0.624	0.9275	0.2588	0.0003394	+--
rs2203965	4	64945198	A	T	0.3777	23634	-1.2052	0.2785	1.507e-05	rs2203965	A	T	1376	0.366542	0.693	0.723856	0.3386	rs17697026	0.99	T	C	27249	0.368115	0.427378	2.91708	0.88352	rs2203965	A	T	52259	0.3763	-0.9495	0.2589	0.0002449	-++
rs2286281	4	5843318	T	G	0.3306	23634	1.1845	0.2877	3.841e-05	rs2286281	T	G	1376	0.280157	-0.237	0.79099	0.7647	rs2286281	-	T	G	27249	0.326219	-1.98615	3.03941	0.513455	rs2286281	T	G	52259	0.3247	0.9948	0.2693	0.0002207	+--
rs28793404	4	64954784	A	G	0.3771	23634	-1.16	0.2786	3.135e-05	rs28793404	A	G	1376	0.366799	0.683	0.723089	0.3448	rs10015506	0.99	G	A	27249	0.368791	0.375989	2.92234	0.897627	rs28793404	A	G	52259	0.3757	-0.9116	0.2589	0.000431	-++
rs36022992	2	171080665	A	G	0.0156	6816	8.8581	2.0724	1.917e-05	rs36022992	A	G	1376	0.0157937	6.2	3.46719	0.0738	rs16858044	0.86	A	T	27249	0.983632	2.66109	13.8259	0.847373	rs36022992	A	G	35441	0.0157	7.9822	1.7643	6.06e-06	++-
rs45544433	14	39628910	A	G	0.9353	23634	-1.9871	0.5486	0.0002922	rs45544433	G	A	1376	0.0670376	-1.279	1.51775	0.3995	rs45544433	-	NA	NA	NA	NA	NA	NA	NA	rs45544433	A	G	25010	0.935	-1.6097	0.5159	0.001809	-+?
rs4820911	22	31281303	C	G	0.0524	23634	-2.2185	0.6124	0.0002918	rs4820911	C	G	1376	0.0586288	-2.318	1.43084	0.1053	rs4820911	-	G	C	27249	0.952651	-14.3087	7.20784	0.0471266	rs4820911	C	G	52259	0.0534	-2.1336	0.5613	0.000144	--+
rs59621730	4	5842387	A	G	0.3538	23634	1.054	0.2828	0.000194	rs59621730	A	G	1376	0.307818	-0.1	0.79916	0.9007	rs59621730	-	NA	NA	NA	NA	NA	NA	NA	rs59621730	A	G	25010	0.3487	0.9256	0.2666	0.000517	+-?
rs62066418	17	4481591	A	C	0.0104	6816	11.4547	2.4484	2.892e-06	rs62066418	NA	NA	NA	NA	NA	NA	NA	rs62066418	-	NA	NA	NA	NA	NA	NA	NA	rs62066418	A	C	6816	0.0104	11.4547	2.4484	2.891e-06	+??
rs6753472	2	168747956	T	C	0.3753	23634	-1.1008	0.2795	8.182e-05	rs6753472	C	T	1376	0.624401	-0.286	0.80689	0.7227	rs6753472	-	NA	NA	NA	NA	NA	NA	NA	rs6753472	T	C	25010	0.3754	-0.9522	0.2641	0.0003115	-+?
rs6812706	4	64927203	A	C	0.3733	23634	-1.1736	0.2789	2.583e-05	rs6812706	A	C	1376	0.360961	0.622	0.729853	0.3938	rs6812706	-	A	C	27249	0.375248	0.774271	3.00646	0.796765	rs6812706	A	C	52259	0.3718	-0.932	0.2596	0.0003297	-++
rs6826129	4	5833660	C	G	0.6179	23634	-1.1392	0.2773	3.991e-05	rs6826129	G	C	1376	0.343459	-1.216	0.76573	0.1124	rs11723228	1	G	A	27249	0.37404	-0.224472	2.95095	0.939365	rs6826129	C	G	52259	0.6225	-0.8577	0.2597	0.0009586	-++
rs6838511	4	65056337	A	G	0.4717	23634	1.1647	0.2693	1.528e-05	rs6838511	A	G	1376	0.485625	-1.292	0.70729	0.0677	rs6838511	-	G	A	27249	0.536285	-0.950352	2.84779	0.738595	rs6838511	A	G	52259	0.4734	0.8544	0.2507	0.0006543	+-+
rs6856939	4	5833899	A	T	0.383	23634	1.115	0.2772	5.757e-05	rs6856939	A	T	1376	0.342458	-1.215	0.76641	0.1131	rs11723228	0.99	G	A	27249	0.37404	-0.224472	2.95095	0.939365	rs6856939	A	T	52259	0.3782	0.8372	0.2597	0.001264	+--
rs7247304	19	8667359	T	C	0.1498	6816	-2.7606	0.7188	0.0001229	rs7247304	T	C	1376	0.287443	1.657	1.09083	0.1288	rs7247304	-	NA	NA	NA	NA	NA	NA	NA	rs7247304	T	C	8192	0.1913	-1.4232	0.6002	0.01773	-+?
rs73199953	13	69693758	A	T	0.2446	23634	1.3882	0.3169	1.183e-05	rs73199953	A	T	1376	0.245392	-0.373	0.79511	0.6393	rs1336681	0.88	C	T	27249	0.229622	0.862234	3.45621	0.802994	rs73199953	A	T	52259	0.2445	1.1447	0.2933	9.513e-05	+-+
rs73199956	13	69695741	T	C	0.2446	23634	1.3863	0.3168	1.212e-05	rs73199956	T	C	1376	0.245389	-0.373	0.79512	0.6393	rs1336681	0.88	C	T	27249	0.229622	0.862234	3.45621	0.802994	rs73199956	T	C	52259	0.2445	1.1432	0.2932	9.673e-05	+-+
rs73199958	13	69698937	T	C	0.7554	23634	-1.3872	0.3168	1.197e-05	rs73199958	C	T	1376	0.245457	-0.367	0.79508	0.6445	rs1336681	0.87	C	T	27249	0.229622	0.862234	3.45621	0.802994	rs73199958	T	C	52259	0.7555	-1.1448	0.2932	9.461e-05	-+-
rs73684214	7	28655526	T	C	0.0505	23634	-2.7858	0.6128	5.458e-06	rs73684214	T	C	1376	0.0498829	0.956	2.13981	0.6551	rs73684214	-	NA	NA	NA	NA	NA	NA	NA	rs73684214	T	C	25010	0.0505	-2.5022	0.5891	2.163e-05	-+?
rs76897594	2	103069888	A	C	0.0116	23634	5.1002	1.2598	5.156e-05	rs76897594	A	C	1376	0.00736429	2.159	6.56696	0.7424	rs11465731	1	G	A	27249	0.995873	41.4357	50.8495	0.415148	rs76897594	A	C	52259	0.0114	4.9683	1.2369	5.898e-05	++-
rs78649964	1	202196119	T	C	0.0125	23634	5.3386	1.237	1.59e-05	rs78649964	T	C	1376	0.0189097	-3.867	3.03608	0.2029	rs78649964	-	NA	NA	NA	NA	NA	NA	NA	rs78649964	T	C	25010	0.0134	4.028	1.1456	0.0004378	+-?
rs78696532	8	3156271	T	C	0.0183	6816	-7.8837	1.899	3.302e-05	rs78696532	T	C	1376	0.0176158	-2.981	2.65548	0.2616	rs10503200	1	G	A	27249	0.0234033	7.22146	9.88365	0.464995	rs78696532	T	C	35441	0.0182	-5.9042	1.5261	0.0001094	--+
rs79236767	7	28666979	T	C	0.0506	23634	-2.7437	0.6119	7.329e-06	rs79236767	T	C	1376	0.0433048	0.457	2.29098	0.842	rs79236767	-	NA	NA	NA	NA	NA	NA	NA	rs79236767	T	C	25010	0.0501	-2.5306	0.5912	1.864e-05	-+?
rs79817217	7	28660377	A	C	0.0505	23634	-2.7224	0.6127	8.865e-06	rs79817217	A	C	1376	0.0455085	1.4	2.17129	0.519	rs79817217	-	NA	NA	NA	NA	NA	NA	NA	rs79817217	A	C	25010	0.0502	-2.4184	0.5897	4.11e-05	-+?
rs917194	7	30728223	A	G	0.9624	23634	-3.1717	0.7088	7.66e-06	rs917194	G	A	1376	0.0327816	-1.038	2.04889	0.6123	rs917194	-	NA	NA	NA	NA	NA	NA	NA	rs917194	A	G	25010	0.9629	-2.7217	0.6698	4.84e-05	-+?
rs9373774	6	104972968	C	G	0.2738	9367	-2.1057	0.4822	1.258e-05	rs9373774	G	C	1376	0.737157	0.238	0.81228	0.77	rs9373774	-	C	G	27249	0.289177	-0.195951	3.13527	0.950166	rs9373774	C	G	37992	0.2713	-1.5946	0.4111	0.0001048	---
rs9564528	13	69675446	A	C	0.2336	23634	1.3267	0.3214	3.65e-05	rs9564528	A	C	1376	0.232612	0.125	0.81692	0.8784	rs1336681	1	C	T	27249	0.229622	0.862234	3.45621	0.802994	rs9564528	A	C	52259	0.2335	1.1634	0.298	9.45e-05	+++
rs9564531	13	69687887	T	G	0.2337	23634	1.3265	0.3214	3.664e-05	rs9564531	T	G	1376	0.232635	0.125	0.81381	0.8784	rs1336681	0.98	C	T	27249	0.229622	0.862234	3.45621	0.802994	rs9564531	T	G	52259	0.2336	1.1621	0.2978	9.534e-05	+++
rs9572093	13	69674504	A	G	0.7662	23634	-1.334	0.3213	3.293e-05	rs9572093	G	A	1376	0.231943	0.119	0.81642	0.8843	rs1336681	1	C	T	27249	0.229622	0.862234	3.45621	0.802994	rs9572093	A	G	52259	0.7665	-1.1688	0.2979	8.718e-05	---
